# The Structural Genome Shapes the Chronic Wound Microbiome

**DOI:** 10.64898/2026.10.13.26365461

**Authors:** Khalid Omeir, Jacob Ancira, Rebecca Gabrilska, Craig Tipton, Nicole Phillips, Joseph Wolcott, Caleb D. Phillips

## Abstract

Recent studies report associations between the patient genome and the chronic wound microbiome, suggesting a causal relationship. Guided by the expectation that larger genomic perturbations are less likely to be neutral, here we study the association of genomic copy number variants (CNVs) with abundances of wound species. Genomic and metagenomic data were collected from 597 patients with chronic wounds at initial clinical visit. Association studies included 831 CNVs and 68 species, implementing a two-cohort design and study-wide significance threshold. There were 47 CNVs (5.7%) associated with 25 species (36.8%); an additional 1,730 associations achieved study-wide significance in one cohort. Associations with haplotype dosage variation dominated significant associations (69.4%) indicating haplotype dosage is important beyond simply locus copy count. Significant co-occurrences between associated and non-associated species, all involving anaerobes, support a model in which the genome selects for certain species that in turn shape the broader microbiome through ecological interactions. Significant CNVs encompassed 66 genes which were functionally overrepresented for several terms, with extracellular matrix (ECM) and ECM-cell interaction terms emphasized. Four collagen and collagen remodeling genes were distributed across four unlinked significant CNVs, a result that strikingly aligns with the previous studies reporting other collagen or ECM component associations. Related, cytoskeletal dynamics are also strongly implicated. Heritability estimates drawing on all available data and controlling for species correlation and patient factors yielded 30 species with significant heritabilities, 24 of which were greater than 20%. These findings extend the genomic basis of the chronic wound microbiome by emphasizing importance of genomic structural variation and suggest a prominent role for variation across ECM-cellular connections as mechanisms defining microbial selection.
