## Supplemental Table 1 for "The Structural Genome Shapes the Chronic Wound Microbiome"

Species	Prevalence	Gram stain	Aerotolerance
Staphylococcus.aureus	33.82%	+	Facultative
Staphylococcus.epidermidis	33.61%	+	Facultative
Finegoldia.magna	23.65%	+	Anaerobe
Escherichia.coli	15.98%	-	Facultative
Anaerococcus.vaginalis	14.11%	+	Anaerobe
Corynebacterium.striatum	12.03%	+	Facultative
Streptococcus.agalactiae	11%	+	Facultative
Corynebacterium.tuberculostearicum	10.79%	+	Facultative
Enterococcus.faecalis	10.17%	+	Facultative
Pseudomonas.aeruginosa	9.75%	-	Facultative
Peptoniphilus.harei	9.13%	+	Anaerobe
Porphyromonas.somerae	8.71%	-	Anaerobe
Anaerococcus.lactolyticus	7.05%	+	Anaerobe
Staphylococcus.lugdunensis	7.05%	+	Facultative
Porphyromonas.bennonis	6.43%	-	Anaerobe
Anaerococcus.prevotii	5.6%	+	Anaerobe
Anaerococcus.hydrogenalis	4.98%	+	Anaerobe
Proteus.mirabilis	4.77%	-	Facultative
Cutibacterium.acnes	4.56%	+	Anaerobe
Fusobacterium.nucleatum	4.36%	-	Anaerobe
Peptostreptococcus.anaerobius	3.73%	+	Anaerobe
Corynebacterium.jeikeium	3.53%	+	Aerobe
Bacteroides.fragilis	3.32%	-	Anaerobe
Prevotella.buccalis	3.32%	-	Anaerobe
Prevotella.timonensis	2.9%	-	Anaerobe
Staphylococcus.capitis	2.9%	+	Facultative
Staphylococcus.pettenkoferi	2.9%	+	Facultative
Campylobacter.ureolyticus	2.7%	-	Anaerobe
Parvimonas.micra	2.7%	+	Anaerobe
Peptoniphilus.coxii	2.7%	+	Anaerobe
Prevotella.bivia	2.7%	-	Anaerobe
Prevotella.disiens	2.7%	-	Anaerobe
Staphylococcus.hominis	2.7%	+	Facultative
Stenotrophomonas.maltophilia	2.7%	-	Aerobe
Corynebacterium.amycolatum	2.49%	+	Facultative
Staphylococcus.haemolyticus	2.49%	+	Facultative
Alcaligenes.faecalis	2.28%	-	Aerobe
Corynebacterium.simulans	2.28%	+	Facultative
Haemophilus.parainfluenzae	2.28%	-	Facultative
Prevotella.melaninogenica	2.28%	-	Anaerobe
Staphylococcus.pseudintermedius	2.28%	+	Facultative
Streptococcus.anginosus	2.28%	+	Facultative
Streptococcus.dysgalactiae	2.28%	+	Facultative
Helcococcus.kunzii	2.07%	+	Facultative
Staphylococcus.cohnii	2.07%	+	Facultative
Klebsiella.pneumoniae	1.87%	-	Facultative
Morganella.morganii	1.87%	-	Facultative
Porphyromonas.levii	1.87%	-	Anaerobe
Prevotella.bergensis	1.87%	-	Anaerobe
Veillonella.parvula	1.87%	-	Anaerobe
Winkia.neuii	1.66%	+	Facultative
Anaerococcus.obesiensis	1.66%	+	Anaerobe
Corynebacterium.aurimucosum	1.66%	+	Facultative
Enterococcus.faecium	1.66%	+	Facultative
Serratia.marcescens	1.66%	-	Facultative
Streptococcus.intermedius	1.66%	+	Facultative
Streptococcus.mitis	1.66%	+	Facultative
Anaerococcus.octavius	1.45%	+	Anaerobe
Pasteurella.canis	1.45%	-	Facultative
Peptoniphilus.asaccharolyticus	1.45%	+	Anaerobe
Staphylococcus.simulans	1.45%	+	Facultative
Dialister.propionicifaciens	1.24%	-	Anaerobe
Gemella.morbillorum	1.24%	+	Facultative
Klebsiella.oxytoca	1.24%	-	Facultative
Pelomonas.saccharophila	1.24%	-	Aerobe
Burkholderia.gladioli	1.04%	-	Aerobe
Citrobacter.koseri	1.04%	-	Facultative
Fusobacterium.canifelinum	1.04%	-	Anaerobe
