## Supplemental Table 3 for "The Structural Genome Shapes the Chronic Wound Microbiome"

region	species	class	gene	gene_id
chr1_25604951_25633145	Peptostreptococcus.anaerobius	HAP	SDHDP6	ENSG00000224183
chr1_25604951_25633145	Peptostreptococcus.anaerobius	HAP	RHD	ENSG00000187010
chr1_25604951_25633145	Peptostreptococcus.anaerobius	HAP	C1orf63	ENSG00000117616
chr10_12013175_12079817	Parvimonas.micra	CN	UPF2	ENSG00000151461
chr10_47536152_47703869	Streptococcus.intermedius	HAP	ANTXRLP1	ENSG00000243536
chr10_47536152_47703869	Streptococcus.intermedius	HAP	ANTXRL	ENSG00000198250
chr10_47536152_47703869	Streptococcus.intermedius	HAP	AHCYP1	ENSG00000215044
chr10_47536152_47703869	Streptococcus.intermedius	HAP	RP11-292F22.5	ENSG00000226667
chr10_47536152_47703869	Streptococcus.intermedius	HAP	RP11-292F22.7	ENSG00000259942
chr10_96536056_96541982	Parvimonas.micra	CN	CYP2C19	ENSG00000165841
chr11_17306223_17337421	Staphylococcus.cohnii	HAP	NUCB2	ENSG00000070081
chr11_2591876_2593317	Klebsiella.oxytoca	CN	KCNQ1	ENSG00000053918
chr11_31503997_31623226	Porphyromonas.levii	HAP	ELP4	ENSG00000109911
chr11_31503997_31623226	Porphyromonas.levii	HAP	IMMP1L	ENSG00000148950
chr11_71137954_71146795	Parvimonas.micra	CN	DHCR7	ENSG00000172893
chr12_103246588_103249094	Parvimonas.micra	CN	PAH	ENSG00000171759
chr12_34590005_34746294	Peptoniphilus.asaccharolyticus	HAP	NA	NA
chr12_37999413_38228251	Fusobacterium.nucleatum	HAP	NA	NA
chr12_38031448_38439203	Staphylococcus.cohnii	HAP	NA	NA
chr12_38227706_38228251	Fusobacterium.nucleatum	HAP	NA	NA
chr13_32905042_32906949	Streptococcus.mitis	CN	BRCA2	ENSG00000139618
chr13_96508566_96555149	Pelomonas.saccharophila	HAP	UGGT2	ENSG00000102595
chr14_20198662_20417653	Staphylococcus.haemolyticus	HAP	snoU13	ENSG00000238492
chr14_20198662_20417653	Staphylococcus.haemolyticus	HAP	OR11K2P	ENSG00000258438
chr14_20198662_20417653	Staphylococcus.haemolyticus	HAP	OR4K1	ENSG00000155249
chr14_20198662_20417653	Staphylococcus.haemolyticus	HAP	OR4Q3	ENSG00000182652
chr14_20198662_20417653	Staphylococcus.haemolyticus	HAP	OR4K6P	ENSG00000228304
chr14_20198662_20417653	Staphylococcus.haemolyticus	HAP	OR4K3	ENSG00000176290
chr14_20198662_20417653	Staphylococcus.haemolyticus	HAP	OR4H12P	ENSG00000176312
chr14_20198662_20417653	Staphylococcus.haemolyticus	HAP	CTD-2335L22.6	ENSG00000259016
chr14_20198662_20417653	Staphylococcus.haemolyticus	HAP	OR4N1P	ENSG00000258564
chr14_20198662_20417653	Staphylococcus.haemolyticus	HAP	OR4K5	ENSG00000176281
chr14_20198662_20417653	Staphylococcus.haemolyticus	HAP	OR4M1	ENSG00000176299
chr14_20198662_20417653	Staphylococcus.haemolyticus	HAP	OR4K4P	ENSG00000258541
chr14_20198662_20417653	Staphylococcus.haemolyticus	HAP	OR4N2	ENSG00000176294
chr14_20198662_20417653	Staphylococcus.haemolyticus	HAP	OR4K2	ENSG00000165762
chr14_20313143_20399796	Staphylococcus.cohnii	HAP	OR4K3	ENSG00000176290
chr14_20313143_20399796	Staphylococcus.cohnii	HAP	OR4K2	ENSG00000165762
chr14_20313143_20399796	Staphylococcus.cohnii	HAP	OR4K6P	ENSG00000228304
chr14_20313143_20399796	Staphylococcus.cohnii	HAP	OR4K5	ENSG00000176281
chr14_20313143_20399796	Staphylococcus.cohnii	HAP	OR4K4P	ENSG00000258541
chr14_20313143_20399796	Staphylococcus.cohnii	HAP	CTD-2335L22.6	ENSG00000259016
chr14_94644870_94735679	Parvimonas.micra	CN	PPP4R4	ENSG00000119698
chr16_30208520_30211957	Pasteurella.canis	CN	SLX1A	ENSG00000132207
chr16_30208520_30211957	Pasteurella.canis	CN	SULT1A3	ENSG00000261052
chr16_30208520_30211957	Pasteurella.canis	CN	SLX1A-SULT1A3	ENSG00000213599
chr16_32509483_32626687	Haemophilus.parainfluenzae	HAP	RP11-652G5.1	ENSG00000259966
chr16_88491482_88504578	Klebsiella.oxytoca	HAP	ZNF469	ENSG00000225614
chr16_89619555_89623408	Haemophilus.parainfluenzae	HAP	SPG7	ENSG00000197912
chr17_42482072_42578882	Prevotella.bivia	HAP	RN7SL258P	ENSG00000240589
chr17_42482072_42578882	Prevotella.bivia	HAP	GPATCH8	ENSG00000186566
chr17_78078341_78087149	Peptoniphilus.asaccharolyticus	HAP	GAA	ENSG00000171298
chr17_78085800_78087149	Parvimonas.micra	CN	GAA	ENSG00000171298
chr19_1220478_1226555	Porphyromonas.bennonis	CN	STK11	ENSG00000118046
chr19_41385767_41385869	Klebsiella.oxytoca	CN	CYP2A7	ENSG00000198077
chr19_41385767_41385869	Klebsiella.oxytoca	CN	CTC-490E21.12	ENSG00000268797
chr19_41385767_41385869	Fusobacterium.nucleatum	CN	CYP2A7	ENSG00000198077
chr19_41385767_41385869	Fusobacterium.nucleatum	CN	CTC-490E21.12	ENSG00000268797
chr19_571579_581592	Staphylococcus.cohnii	CN	BSG	ENSG00000172270
chr19_571579_581592	Staphylococcus.cohnii	CN	AC009005.2	ENSG00000267751
chr2_189860419_189861227	Staphylococcus.simulans	HAP	COL3A1	ENSG00000168542
chr2_228128568_228153938	Prevotella.bergensis	HAP	COL4A3	ENSG00000169031
chr2_228128568_228153938	Prevotella.bergensis	HAP	AC097662.2	ENSG00000236432
chr2_47672361_47698203	Fusobacterium.canifelinum	HAP	MSH2	ENSG00000095002
chr21_47551895_47552471	Fusobacterium.nucleatum	HAP	COL6A2	ENSG00000142173
chr22_19937638_19951271	Enterococcus.faecium	HAP	COMT	ENSG00000093010
chr3_151511907_151545958	Serratia.marcescens	CN	AADAC	ENSG00000114771
chr3_151511907_151545958	Serratia.marcescens	CN	RP11-64D22.5	ENSG00000250271
chr3_151511907_151545958	Serratia.marcescens	CN	RP11-454C18.2	ENSG00000242908
chr5_112157647_112164675	Staphylococcus.haemolyticus	HAP	APC	ENSG00000134982
chr5_112157647_112164675	Staphylococcus.haemolyticus	HAP	CTC-554D6.1	ENSG00000258864
chr7_141774563_141786822	Gemella.morbillorum	HAP	MGAM	ENSG00000257335
chr7_150456598_150477480	Pasteurella.canis	HAP	RP5-1051J4.4	ENSG00000241134
chr8_144990702_144999224	Winkia.neuii	HAP	PLEC	ENSG00000178209
chr8_144990702_144999224	Streptococcus.intermedius	HAP	PLEC	ENSG00000178209
chr8_144990702_145010826	Corynebacterium.amycolatum	HAP	PLEC	ENSG00000178209
chr8_144994028_144999224	Streptococcus.mitis	HAP	PLEC	ENSG00000178209
chr8_43422884_43732564	Anaerococcus.obesiensis	HAP	RP11-643N23.1	ENSG00000253198
chr8_43422884_43732564	Anaerococcus.obesiensis	HAP	RP11-643N23.2	ENSG00000253845
chr8_47368394_47453857	Corynebacterium.jeikeium	HAP	NA	NA
chr8_47368394_47476121	Winkia.neuii	HAP	HSPA8P13	ENSG00000253425
chr8_47428718_47453857	Anaerococcus.obesiensis	HAP	NA	NA
chr9_136131389_136131740	Fusobacterium.nucleatum	CN	ABO	ENSG00000175164
chr9_136131539_136132303	Staphylococcus.cohnii	HAP	ABO	ENSG00000175164
chr9_139388782_139401872	Fusobacterium.canifelinum	HAP	NOTCH1	ENSG00000148400
