## Supplemental Table 4 for "The Structural Genome Shapes the Chronic Wound Microbiome"

species	region	class	FDR_c1	FDR_c2	beta_c1	beta_c2	Gram stain	Aerotolerance
Winkia.neuii	chr8_47368394_47476121	HAP	5.88167128932364E-05	3.28187620443065E-10	NA	NA	+	Facultative
Winkia.neuii	chr8_144990702_144999224	HAP	5.82797159701715E-06	0.00552504331084444	NA	NA	+	Facultative
Anaerococcus.obesiensis	chr8_47428718_47453857	HAP	0.00516044848018461	0.0114260102607507	NA	NA	+	Anaerobe
Anaerococcus.obesiensis	chr8_43422884_43732564	HAP	0.00653970557362056	0.00939225275761838	NA	NA	+	Anaerobe
Corynebacterium.amycolatum	chr8_144990702_145010826	HAP	0.00840344365436494	0.0012283599228672	NA	NA	+	Facultative
Corynebacterium.jeikeium	chr8_47368394_47453857	HAP	0.0254982424280105	6.5990114424867E-06	NA	NA	+	Aerobe
Enterococcus.faecium	chr22_19937638_19951271	HAP	8.20492882044761E-06	0.00039193865754265	NA	NA	+	Facultative
Fusobacterium.canifelinum	chr2_47672361_47698203	HAP	5.28974334606605E-06	0.000221255563626873	NA	NA	-	Anaerobe
Fusobacterium.canifelinum	chr9_139388782_139401872	HAP	5.15984752457268E-05	0.02239006345173	NA	NA	-	Anaerobe
Fusobacterium.nucleatum	chr21_47551895_47552471	HAP	0.0293037607993266	0.0298164215118855	NA	NA	-	Anaerobe
Fusobacterium.nucleatum	chr19_41385767_41385869	CN	0.0234849856014083	0.000338141473409869	0.108097843584765	0.207277672984623	-	Anaerobe
Fusobacterium.nucleatum	chr9_136131389_136131740	CN	1.11506229108432E-06	2.42120482437496E-06	-0.455931909788704	-0.627713233223596	-	Anaerobe
Fusobacterium.nucleatum	chr12_38227706_38228251	HAP	0.00184128094899911	0.00415244628879438	NA	NA	-	Anaerobe
Fusobacterium.nucleatum	chr12_37999413_38228251	HAP	0.00475952008584359	0.0162240733219837	NA	NA	-	Anaerobe
Gemella.morbillorum	chr7_141774563_141786822	HAP	0.0141893283087177	0.000599224011938598	NA	NA	+	Facultative
Haemophilus.parainfluenzae	chr16_89619555_89623408	HAP	0.000795287722416586	0.010896965525349	NA	NA	-	Facultative
Haemophilus.parainfluenzae	chr16_32509483_32626687	HAP	0.0168951772500432	3.28062509864656E-05	NA	NA	-	Facultative
Klebsiella.oxytoca	chr11_2591876_2593317	CN	0.000716584865238098	6.08079012325303E-20	-0.176706033997382	-0.342002190518704	-	Facultative
Klebsiella.oxytoca	chr19_41385767_41385869	CN	0.00866949644876494	3.70622019982673E-14	0.0588619542734832	0.127430022575147	-	Facultative
Klebsiella.oxytoca	chr16_88491482_88504578	HAP	0.0255514426905913	1.54572197606989E-07	NA	NA	-	Facultative
Parvimonas.micra	chr10_12013175_12079817	CN	4.40324839600922E-08	3.67680393982532E-06	0.258602051166549	0.466600190304906	+	Anaerobe
Parvimonas.micra	chr10_96536056_96541982	CN	1.04168231209639E-07	6.24056757089217E-09	0.250870479405555	0.682730476252419	+	Anaerobe
Parvimonas.micra	chr14_94644870_94735679	CN	4.18672086691441E-10	8.80584419660187E-06	0.334712316012795	0.450719685972746	+	Anaerobe
Parvimonas.micra	chr11_71137954_71146795	CN	0.000124613239473325	0.00384570537203474	0.165167740894988	0.261997755866848	+	Anaerobe
Parvimonas.micra	chr12_103246588_103249094	CN	4.74314921002324E-06	0.00269449121346263	-0.199867274904574	-0.282021697263282	+	Anaerobe
Parvimonas.micra	chr17_78085800_78087149	CN	1.49915470445541E-05	0.00307006277783792	0.196961406836268	0.266020304537815	+	Anaerobe
Pasteurella.canis	chr16_30208520_30211957	CN	0.0294540748526057	2.27329728943502E-10	0.230702428438907	0.268665380228565	-	Facultative
Pasteurella.canis	chr7_150456598_150477480	HAP	0.00270639777796445	1.75187318669369E-12	NA	NA	-	Facultative
Pelomonas.saccharophila	chr13_96508566_96555149	HAP	0.00914461502601694	8.25230730893693E-05	NA	NA	-	Aerobe
Peptoniphilus.asaccharolyticus	chr12_34590005_34746294	HAP	0.000298027385343322	0.00936466063540599	NA	NA	+	Anaerobe
Peptoniphilus.asaccharolyticus	chr17_78078341_78087149	HAP	0.020551850886632	3.64703263463881E-08	NA	NA	+	Anaerobe
Peptostreptococcus.anaerobius	chr1_25604951_25633145	HAP	0.0118257146578412	0.0177129688508805	NA	NA	+	Anaerobe
Porphyromonas.bennonis	chr19_1220478_1226555	CN	0.0263679595212727	0.00276094852795142	0.353811434941044	0.662723565128706	-	Anaerobe
Porphyromonas.levii	chr11_31503997_31623226	HAP	6.09394875375304E-07	0.001221606864251	NA	NA	-	Anaerobe
Prevotella.bergensis	chr2_228128568_228153938	HAP	0.000713907837849378	2.00026934682577E-09	NA	NA	-	Anaerobe
Prevotella.bivia	chr17_42482072_42578882	HAP	0.00955312117383351	0.0011618712842759	NA	NA	-	Anaerobe
Serratia.marcescens	chr3_151511907_151545958	CN	0.00115029550393468	2.25794335089086E-07	0.366737958024256	0.493919776455525	-	Facultative
Staphylococcus.cohnii	chr11_17306223_17337421	HAP	0.000881877067292576	0.00024851525693523	NA	NA	+	Facultative
Staphylococcus.cohnii	chr9_136131539_136132303	HAP	1.55695607733963E-11	0.0139996012293463	NA	NA	+	Facultative
Staphylococcus.cohnii	chr19_571579_581592	CN	4.19422300547943E-05	0.000510232149467866	-0.255610580260159	-0.371250765483587	+	Facultative
Staphylococcus.cohnii	chr12_38031448_38439203	HAP	0.0265417699105731	0.0113104048292606	NA	NA	+	Facultative
Staphylococcus.cohnii	chr14_20313143_20399796	HAP	1.56466594507173E-06	0.0123184594387707	NA	NA	+	Facultative
Staphylococcus.haemolyticus	chr14_20198662_20417653	HAP	0.0158666093416222	0.00359321577674149	NA	NA	+	Facultative
Staphylococcus.haemolyticus	chr5_112157647_112164675	HAP	0.0292766405832118	0.00393183463882546	NA	NA	+	Facultative
Staphylococcus.simulans	chr2_189860419_189861227	HAP	0.00676527188245428	0.000209107887328203	NA	NA	+	Facultative
Streptococcus.intermedius	chr8_144990702_144999224	HAP	5.82797159701715E-06	0.000382714206018352	NA	NA	+	Facultative
Streptococcus.intermedius	chr10_47536152_47703869	HAP	4.74074288275559E-05	0.000856317605677826	NA	NA	+	Facultative
Streptococcus.mitis	chr13_32905042_32906949	CN	0.0248049277972516	0.000331119303683551	0.213022478654224	0.316255655814598	+	Facultative
Streptococcus.mitis	chr8_144994028_144999224	HAP	6.37915386611035E-07	0.0128523930404589	NA	NA	+	Facultative
