## Supplemental Table 6 for "The Structural Genome Shapes the Chronic Wound Microbiome"

ID	Description	parent	p.adjust	GeneRatio	BgRatio	FoldEnrichment	geneID
R-HSA-9752946	Expression and translocation of olfactory receptors	Sensory Perception	0.00775963646215185	7/33	82/2358	6.09977827050998	OR4K3/OR4N2/OR4K2/OR4Q3/OR4M1/OR4K5/OR4K1
R-HSA-381753	Olfactory Signaling Pathway	Sensory Perception	0.00775963646215185	7/33	84/2358	5.95454545454545	OR4K3/OR4N2/OR4K2/OR4Q3/OR4M1/OR4K5/OR4K1
R-HSA-216083	Integrin cell surface interactions	Extracellular matrix organization	0.0125861578710245	4/33	24/2358	11.9090909090909	BSG/COL3A1/COL4A3/COL6A2
R-HSA-419037	NCAM1 interactions	Developmental Biology	0.0220880715531003	3/33	13/2358	16.4895104895105	COL3A1/COL4A3/COL6A2
R-HSA-1474228	Degradation of the extracellular matrix	Extracellular matrix organization	0.0288832819488132	4/33	36/2358	7.93939393939394	BSG/COL3A1/COL4A3/COL6A2
R-HSA-2022090	Assembly of collagen fibrils and other multimeric structures	Extracellular matrix organization	0.0288832819488132	3/33	17/2358	12.6096256684492	COL3A1/COL4A3/COL6A2
R-HSA-8948216	Collagen chain trimerization	Extracellular matrix organization	0.0288832819488132	3/33	17/2358	12.6096256684492	COL3A1/COL4A3/COL6A2
R-HSA-1442490	Collagen degradation	Extracellular matrix organization	0.0300389872952351	3/33	18/2358	11.9090909090909	COL3A1/COL4A3/COL6A2
R-HSA-3000178	ECM proteoglycans	Extracellular matrix organization	0.0346019761030114	3/33	20/2358	10.7181818181818	COL3A1/COL4A3/COL6A2
R-HSA-9709957	Sensory Perception	Sensory Perception	0.0346019761030114	7/33	140/2358	3.57272727272727	OR4K3/OR4N2/OR4K2/OR4Q3/OR4M1/OR4K5/OR4K1
R-HSA-1650814	Collagen biosynthesis and modifying enzymes	Extracellular matrix organization	0.0346019761030114	3/33	21/2358	10.2077922077922	COL3A1/COL4A3/COL6A2
R-HSA-375165	NCAM signaling for neurite out-growth	Developmental Biology	0.0363778106779876	3/33	22/2358	9.74380165289256	COL3A1/COL4A3/COL6A2
R-HSA-186797	Signaling by PDGF	Signal Transduction	0.0382497742789403	3/33	23/2358	9.3201581027668	COL3A1/COL4A3/COL6A2
R-HSA-1474290	Collagen formation	Extracellular matrix organization	0.0426682153116295	3/33	25/2358	8.57454545454545	COL3A1/COL4A3/COL6A2
R-HSA-211859	Biological oxidations	Metabolism	0.0426682153116295	5/33	81/2358	4.41077441077441	AADAC/CYP2A7/CYP2C19/SULT1A3/COMT
