## Supplemental Table 7 for "The Structural Genome Shapes the Chronic Wound Microbiome"

ID	Description	parent	p.adjust	species	GeneRatio	BgRatio	FoldEnrichment	geneID
R-HSA-211999	CYP2E1 reactions	Metabolism	0.0477268668007961	Klebsiella.oxytoca	1/2	11/2358	107.181818181818	CYP2A7
R-HSA-211981	Xenobiotics	Metabolism	0.0477268668007961	Klebsiella.oxytoca	1/2	15/2358	78.6	CYP2A7
R-HSA-1296071	Potassium Channels	Neuronal System	0.0477268668007961	Klebsiella.oxytoca	1/2	18/2358	65.5	KCNQ1
R-HSA-5576891	Cardiac conduction	Muscle contraction	0.0477268668007961	Klebsiella.oxytoca	1/2	25/2358	47.16	KCNQ1
R-HSA-211897	Cytochrome P450 - arranged by substrate type	Metabolism	0.0477268668007961	Klebsiella.oxytoca	1/2	29/2358	40.6551724137931	CYP2A7
R-HSA-211945	Phase I - Functionalization of compounds	Metabolism	0.0477268668007961	Klebsiella.oxytoca	1/2	34/2358	34.6764705882353	CYP2A7
R-HSA-6783310	Fanconi Anemia Pathway	DNA Repair	0.0459841887248317	Pasteurella.canis	1/2	10/2358	117.9	SLX1A
R-HSA-381119	Unfolded Protein Response (UPR)	Cellular responses to stimuli	0.0459841887248317	Pasteurella.canis	1/2	14/2358	84.2142857142857	SULT1A3
R-HSA-5693568	Resolution of D-loop Structures through Holliday Junction Intermediates	DNA Repair	0.0459841887248317	Pasteurella.canis	1/2	16/2358	73.6875	SLX1A
R-HSA-5693537	Resolution of D-Loop Structures	DNA Repair	0.0459841887248317	Pasteurella.canis	1/2	17/2358	69.3529411764706	SLX1A
R-HSA-9753281	Paracetamol ADME	Drug ADME	0.0459841887248317	Pasteurella.canis	1/2	17/2358	69.3529411764706	SULT1A3
R-HSA-211945	Phase I - Functionalization of compounds	Metabolism	0.0432569974554703	Serratia.marcescens	1/1	34/2358	69.3529411764706	AADAC
R-HSA-9752946	Expression and translocation of olfactory receptors	Sensory Perception	0.00372950466808665	Staphylococcus.cohnii	3/5	82/2358	17.2536585365854	OR4K3/OR4K2/OR4K5
R-HSA-381753	Olfactory Signaling Pathway	Sensory Perception	0.00372950466808665	Staphylococcus.cohnii	3/5	84/2358	16.8428571428571	OR4K3/OR4K2/OR4K5
R-HSA-9709957	Sensory Perception	Sensory Perception	0.0112563994555536	Staphylococcus.cohnii	3/5	140/2358	10.1057142857143	OR4K3/OR4K2/OR4K5
R-HSA-9752946	Expression and translocation of olfactory receptors	Sensory Perception	2.64939092128609E-09	Staphylococcus.haemolyticus	7/8	82/2358	25.1615853658537	OR4K3/OR4N2/OR4K2/OR4Q3/OR4M1/OR4K5/OR4K1
R-HSA-381753	Olfactory Signaling Pathway	Sensory Perception	2.64939092128609E-09	Staphylococcus.haemolyticus	7/8	84/2358	24.5625	OR4K3/OR4N2/OR4K2/OR4Q3/OR4M1/OR4K5/OR4K1
R-HSA-9709957	Sensory Perception	Sensory Perception	6.85309390985697E-08	Staphylococcus.haemolyticus	7/8	140/2358	14.7375	OR4K3/OR4N2/OR4K2/OR4Q3/OR4M1/OR4K5/OR4K1
